# Monoallelic *de novo* variants in *DDX17* cause a novel neurodevelopmental disorder

**DOI:** 10.1101/2023.10.11.23295963

**Authors:** Eleanor G. Seaby, Annie Godwin, Valentine Clerc, Géraldine Meyer-Dilhet, Xavier Grand, Tia Fletcher, Laloe Monteiro, Valerio Carelli, Flavia Palombo, Marco Seri, Giulia Olivucci, Mina Grippa, Claudia Ciaccio, Stefano D’Arrigo, Maria Iascone, Marion Bermudez, Jan Fischer, Nataliya Di Donato, Sophie Goesswein, Marco L. Leung, Daniel C. Koboldt, Cortlandt Myers, Dennis Bartholomew, Gudny Anna Arnadottir, Kari Stefansson, Patrick Sulem, Ethan M. Goldberg, Ange-Line Bruel, Frederic Tran Mau Them, Marjolaine Willems, Hans Tomas Bjornsson, Hakon Bjorn Hognason, Eirny Tholl Thorolfsdottir, Emanuele Agolini, Antonio Novelli, Giuseppe Zampino, Roberta Onesimo, Katherine Lachlan, Diana Baralle, Heidi L. Rehm, Anne O’Donnell-Luria, Julien Courchet, Matt Guille, Cyril F. Bourgeois, Sarah Ennis

## Abstract

**Introduction:** DDX17 is an RNA helicase shown to be involved in critical processes during the early phases of neuronal differentiation. Globally, we identified 11 patients with neurodevelopmental phenotypes with *de novo* monoallelic variants in *DDX17*. All 11 patients had a neurodevelopmental phenotype, whereby intellectual disability, delayed speech and language, and motor delay predominated.

**Materials and methods:** We performed *in utero* cortical electroporation in the brain of developing mice, assessing axon complexity and outgrowth of electroporated neurons, comparing wild-type and Ddx17 knockdown. We then undertook *ex vivo* cortical electroporation on neuronal progenitors to quantitively assess axonal development at a single cell resolution. Homozygous and heterozygous *ddx17* crispant knockouts in *Xenopus tropicalis* were generated for assessment of morphology, performed behavioural assays, and neuronal outgrowth measurements. We further undertook transcriptomic analysis of neuroblastoma SH-SY5Y cells, to identify differentially expressed genes in DDX17-KD cells compared to controls.

**Results:** Knockdown of Ddx17 in electroporated mouse neurons *in vivo* showed delayed neuronal migration as well as decreased cortical axon complexity. Mouse primary cortical neurons revealed reduced axon outgrowth upon knockdown of *Ddx17 in vitro*. The axon outgrowth phenotype was replicated in crispant *ddx17* tadpoles, including in a heterozygous model. Crispant tadpoles had clear functional neural defects and showed an impaired neurobehavioral phenotype. Transcriptomic analysis identified a statistically significant number of differentially expressed genes involved in neurodevelopmental processes in DDX17-KD cells compared to control cells.

**Discussion:** We have identified a new gene, *DDX17*, representing a rare cause of neurodevelopmental delay. We provide evidence for the role of the gene and mechanistic basis of dysfunctional neurodevelopment in both mammalian and non-mammalian species.
