## Supplementary A for "Monoallelic *de novo* variants in *DDX17* cause a novel neurodevelopmental disorder"

### Sheet: All_genes_biological_processes
Enrichment FDR	nGenes	Pathway Genes	Fold Enrichment	Pathway	URL	Genes
4.25198e-07	44	1133	2.93234	Animal organ morphogenesis	GO:0009887	WNT16 LAMA3 SDK2 MYO3B GPC4 RARB SNX10 LAMB4 SEMA6A NRP1 XBP1 FGL1 PTN SERPINE1 SLC1A1 GATA3 NECTIN1 MGP IGFBP5 WNT6 TGFB3 MSX2 INHBA OLFM1 MYCN LRP4 TBX3 SMAD6 TPM1 GPC3 SERPINH1 NBL1 DHRS3 EGFLAM IGF2 TH ALDH1A3 ROBO2 PBX1 LRRK2 SULF2 DIO3 TGM2 FMN1
4.2028e-06	61	1757	2.18155	Neurogenesis	GO:0022008	WNT16 CD38 HSPA5 LAMA3 LZTS1 SDK2 PLXNA2 RARB DCT SEMA6A NRP1 XBP1 PTN SLC1A1 GATA3 NECTIN1 CUX2 WNT6 TNR CLU INHBA BHLHE41 EFNB2 OLFM1 PER2 DCLK1 BHLHE40 MYCN LRP4 HS6ST1 TUBB2A SEMA6D ASCL1 CRABP2 SOX13 SYT2 NYAP2 GFRA3 PRDM8 UNC5D NBL1 BTG2 DRGX RET ATOH8 BDNF NEUROG2 TH NTM ROBO2 PBX1 MAPT DCC DNER NANOS1 LRRK2 DIO3 TGM2 DISP3 ADGRG1 PLXNA4
4.2028e-06	48	1614	2.50662	Positive regulation of multicellular organismal processes	GO:0051240	CD38 YBX3 PLXNA2 DCT OAS1 NRP1 XBP1 HMOX1 CHGA FLT1 PTN SERPINE1 SLC1A1 GATA3 CUX2 WNT6 TNR RGS4 TGFB3 CLU INHBA DBH EFNB2 OLFM1 GCH1 PER2 CHRM3 ASCL1 TPM1 CBLN2 CRABP2 SOX13 ADRA2A HK2 RET NELL1 IGF2 LRRN3 BDNF ROBO2 MAPK11 MAPT LRRK2 SULF2 DIO3 TGM2 LBH PLXNA4
6.42067e-06	48	1438	2.44281	Regulation of multicellular organismal development	GO:2000026	LAMA3 VASH1 PLXNA2 RARB DCT SEMA6A NRP1 XBP1 HMOX1 PGK1 FLT1 PTN SERPINE1 GATA3 CUX2 MGP WNT6 TNR RGS4 TGFB3 INHBA BHLHE41 DUSP9 PER2 BHLHE40 MYCN LRP4 COL4A2 TBX3 GPNMB SEMA6D DUSP6 ASCL1 CBLN2 CRABP2 SOX13 ABCA12 HK2 NELL1 ATOH8 LRRN3 BDNF ROBO2 MAPK11 MAPT DCC TGM2 PLXNA4
1.10269e-05	41	1183	2.62012	Anatomical structure formation involved in morphogenesis	GO:0048646	WNT16 LAMA3 SDK2 VASH1 PLXNA2 NEBL ITGB5 NOS1 SEMA6A NRP1 XBP1 HMOX1 PGK1 FLT1 MMP15 PTN SERPINE1 SLC1A1 GATA3 MYH3 NECTIN1 WNT6 INHBA PKN1 EFNB2 OLFM1 COL4A2 TBX3 GPNMB TPM1 DUSP2 HK2 RET ATOH8 NEB ALDH1A3 ROBO2 COL4A1 TGM2 ADGRG1 FMN1
1.15899e-05	36	962	2.82521	Negative regulation of developmental processes	GO:0051093	YBX3 VASH1 RARB SEMA6A NRP1 XBP1 PGK1 PTN SERPINE1 GATA3 IGFBP5 TNR RGS4 INHBA BHLHE41 MYCN LRP4 COL4A2 TBX3 SMAD6 SEMA6D ASCL1 IL17RD IGF2 LDLRAD4 BDNF ROBO2 MAPK11 PBX1 MAPT DCC SLC30A10 DACT3 DISP3 LBH GDF10
1.93123e-05	56	1624	2.13746	Generation of neurons	GO:0048699	WNT16 CD38 HSPA5 LAMA3 LZTS1 SDK2 PLXNA2 DCT SEMA6A NRP1 XBP1 PTN GATA3 NECTIN1 CUX2 WNT6 TNR INHBA BHLHE41 EFNB2 OLFM1 PER2 DCLK1 BHLHE40 MYCN LRP4 HS6ST1 TUBB2A SEMA6D ASCL1 CRABP2 SYT2 NYAP2 GFRA3 UNC5D NBL1 BTG2 DRGX RET ATOH8 BDNF NEUROG2 TH NTM ROBO2 PBX1 MAPT DCC DNER NANOS1 LRRK2 DIO3 TGM2 DISP3 ADGRG1 PLXNA4
4.92754e-05	54	1769	2.10905	Response to endogenous stimulus	GO:0009719	CD38 HSPA5 LTBP1 RARB ITGB5 NOS1 XBP1 TIMP3 HMOX1 RBBP7 CORO1A PTN SLC1A1 GATA3 STC2 IGFBP2 IGFBP5 RGS4 SLC2A1 TGFB3 SMAD9 INHBA PKN1 CDKN1C SESN2 CHRM3 COL4A2 TBC1D4 SMAD6 ASCL1 PCSK6 IL17RD GPC3 ADRA2A CYSLTR2 NBL1 BTG2 IGF2 LDLRAD4 FOSL1 BDNF TH ROBO2 GNG2 MAPT COL4A1 LRRK2 SULF2 SLC30A10 RYR3 TGM2 LBH PEG10 GDF10
5.1966e-05	50	1540	2.16645	Negative regulation of signaling	GO:0023057	CD38 FAS HSPA5 LTBP1 YBX3 GRAMD4 PPP1R15A OAS1 SEMA6A IL11 NRP1 XBP1 TIMP3 HMOX1 CHGA SERPINE1 GATA3 IGFBP2 IGFBP5 TNR RGS4 TGFB3 SMAD9 CLU INHBA SESN2 DUSP9 LRP4 SMAD6 DUSP6 SOX13 IL17RD NONO GPC3 HYOU1 ADRA2A SLC24A2 NBL1 PTGIR DHRS3 LDLRAD4 BDNF MAPT DCC LRRK2 SULF2 DACT3 TMSB4X LBH PEG10
5.1966e-05	40	1122	2.44459	Enzyme linked receptor protein signaling pathway	GO:0007167	HSPA5 LTBP1 ITGB5 SEMA6A NRP1 XBP1 FLT1 PTN GATA3 IGFBP2 IGFBP5 TGFB3 SMAD9 INHBA EFNB2 CDKN1C COL4A2 SMAD6 PCSK6 IL17RD GFRA3 GPC3 ADRA2A BTBD11 NBL1 PTGIR MYORG RET IGF2 LDLRAD4 ATOH8 MTSS1 BDNF MAPK11 COL4A1 SULF2 SLC30A10 ARHGEF28 PEG10 GDF10
6.6107e-05	26	699	3.1826	Chemotaxis	GO:0006935	LAMA3 PLXNA2 SEMA6A NRP1 CHGA FLT1 CORO1A PTN SERPINE1 GATA3 NECTIN1 TNR EFNB2 GPNMB SEMA6D GFRA3 UNC5D NBL1 DRGX RET FOSL1 BDNF ROBO2 DCC TMSB4X PLXNA4
6.79974e-05	27	622	3.07213	Embryonic morphogenesis	GO:0048598	WNT16 LAMA3 MYO3B RARB ITGB5 FLT1 MMP15 GATA3 MYH3 WNT6 TGFB3 MSX2 INHBA MYCN LRP4 COL4A2 TBX3 CRABP2 AFF3 GPC3 DUSP2 RET IGF2 ATOH8 TH ALDH1A3 PBX1
9.94536e-05	22	397	3.49882	Neuron death	GO:0070997	FAS HSPA5 NRP1 HMOX1 CHGA CORO1A SLC1A1 GATA3 TGFB3 CLU EFNB2 GPNMB ASCL1 NONO HYOU1 BTG2 BDNF MAPT DCC LRRK2 SLC30A10 DIO3
0.000124842	24	461	3.21936	Regulation of nervous system development	GO:0051960	PLXNA2 RARB DCT SEMA6A NRP1 PTN CUX2 TNR BHLHE41 PER2 BHLHE40 MYCN LRP4 SEMA6D ASCL1 CBLN2 CRABP2 LRRN3 BDNF ROBO2 MAPT DCC TGM2 PLXNA4
0.000131129	51	1885	2.05103	Cell-cell signaling	GO:0007267	WNT16 CD38 LZTS1 KCNQ2 GPC4 RPH3A NOS1 RAPGEF4 IL11 ITPR3 NRP1 TRIM9 CHGA PTN SLC1A1 GATA3 CUX2 IGFBP2 WNT6 TNR RGS4 SLC2A1 INHBA DBH EFNB2 PER2 CHRM3 LRP4 TBX3 GPNMB CBLN2 SOX13 SYT2 ABCA12 GPC3 ADRA2A SLC24A2 GJD2 PTGIR SLC18A2 BDNF KCNA2 TH GRID1 GNG2 MAPT DCC LRRK2 SULF2 DACT3 ADGRG1
0.000131129	50	1738	2.06827	Regulation of cell differentiation	GO:0045595	PLXNA2 RARB DCT SEMA6A NRP1 XBP1 PTN SERPINE1 GATA3 CUX2 IGFBP5 TNR RGS4 TGFB3 INHBA BHLHE41 EFNB2 OLFM1 PER2 BHLHE40 MYCN LRP4 TBX3 SMAD6 SEMA6D ASCL1 CRABP2 SOX13 ABCA12 IL17RD NBL1 RET NELL1 IGF2 LDLRAD4 ATOH8 ADAMTS20 BDNF ROBO2 MAPK11 PBX1 MAPT DCC LRRK2 DACT3 TGM2 DISP3 LBH PLXNA4 GDF10
0.000131814	25	535	3.08719	Regulation of anatomical structure size	GO:0090066	CD38 PPP1R15A NOS1 SEMA6A NRP1 CORO1A TNR DBH OLFM1 GCH1 PER2 CHRM3 SEMA6D CRABP2 ADRA2A RET BDNF NEB MAPT DCC LRRK2 UTS2B TMSB4X PLXNA4 FMN1
0.000192318	14	186	4.93951	Synapse assembly	GO:0007416	CBLN4 SDK2 GPC4 NECTIN1 CUX2 EFNB2 LRFN1 LRP4 CBLN2 LRRN3 BDNF ROBO2 MAPT DNER
0.000202244	27	718	2.84828	Negative regulation of cell differentiation	GO:0045596	RARB SEMA6A NRP1 XBP1 PTN GATA3 IGFBP5 TNR RGS4 INHBA BHLHE41 MYCN LRP4 TBX3 SMAD6 SEMA6D ASCL1 IL17RD IGF2 LDLRAD4 BDNF PBX1 DCC DACT3 DISP3 LBH GDF10
0.000211194	21	378	3.39116	Regulation of neurogenesis	GO:0050767	PLXNA2 DCT SEMA6A NRP1 PTN CUX2 TNR BHLHE41 PER2 BHLHE40 MYCN LRP4 SEMA6D ASCL1 CRABP2 BDNF ROBO2 MAPT DCC TGM2 PLXNA4
0.000214473	16	274	4.25173	Striated muscle cell differentiation	GO:0051146	RARB NEBL NOS1 XBP1 MYH3 IGFBP5 RGS4 BHLHE41 EFNB2 TBX3 TPM1 MYORG IGF2 BDNF NEB DNER
0.000287269	4	10	33.5887	Glial cell-derived neurotrophic factor receptor signaling pathway	GO:0035860	GATA3 GFRA3 RET SULF2
0.000325333	48	1473	2.01734	Neuron differentiation	GO:0030182	WNT16 CD38 HSPA5 LAMA3 LZTS1 SDK2 PLXNA2 SEMA6A NRP1 XBP1 PTN GATA3 NECTIN1 CUX2 WNT6 TNR INHBA EFNB2 OLFM1 DCLK1 MYCN LRP4 HS6ST1 SEMA6D ASCL1 CRABP2 SYT2 NYAP2 GFRA3 UNC5D NBL1 BTG2 DRGX RET ATOH8 BDNF NEUROG2 TH NTM ROBO2 PBX1 MAPT DCC NANOS1 LRRK2 DIO3 DISP3 PLXNA4
0.000325333	44	1590	2.10168	Cell migration	GO:0016477	HSPA5 LAMA3 VASH1 PLXNA2 GPC4 ITGB5 LAMB4 SEMA6A NRP1 XBP1 HMOX1 CHGA FLT1 CORO1A PTN SERPINE1 GATA3 IGFBP5 TNR PKN1 DBH EFNB2 DCLK1 GPNMB TUBB2A SEMA6D ASCL1 TPM1 GFRA3 GPC3 ADRA2A UNC5D NBL1 DRGX RET LDLRAD4 ATOH8 DCC DNER NANOS1 LRRK2 ADGRG1 TMSB4X PLXNA4
0.000333824	37	1127	2.28452	Circulatory system development	GO:0072359	WNT16 VASH1 RARB NEBL SEMA6A NRP1 XBP1 HMOX1 PGK1 FLT1 PTN SERPINE1 SLC1A1 GATA3 RGS4 MSX2 EFNB2 OLFM1 DUSP9 COL4A2 TBX3 GPNMB SMAD6 DUSP6 ASCL1 TPM1 GPC3 SCUBE1 HK2 DHRS3 FOSL1 TH NEB ROBO2 MAPK11 COL4A1 ADGRG1
0.000368677	19	357	3.48354	Regulation of neuron death	GO:1901214	NRP1 HMOX1 CHGA CORO1A SLC1A1 GATA3 TGFB3 CLU EFNB2 GPNMB ASCL1 NONO HYOU1 BTG2 BDNF MAPT DCC LRRK2 SLC30A10
0.000406994	35	1094	2.32516	Tube development	GO:0035295	VASH1 PLXNA2 RARB SEMA6A NRP1 XBP1 HMOX1 PGK1 FLT1 PTN SERPINE1 SLC1A1 GATA3 IGFBP5 WNT6 TGFB3 EFNB2 MYCN COL4A2 TBX3 GPNMB SMAD6 ASCL1 ABCA12 GPC3 HK2 RET ATOH8 MTSS1 ROBO2 PBX1 COL4A1 TGM2 ADGRG1 FMN1
0.000412372	46	1817	2.02447	Regulation of cell population proliferation	GO:0042127	CD38 VASH1 RARB DCT IL11 NRP1 XBP1 HMOX1 FLT1 CORO1A PTN GATA3 IGFBP2 IGFBP5 TGFB3 CLU INHBA PKN1 DBH EFNB2 CDKN1C CBFA2T3 PER2 MYCN TBX3 GPNMB SMAD6 ASCL1 TPM1 GPC3 ADRA2A BTG2 PTGIR NELL1 IGF2 ATOH8 MTSS1 FOSL1 MAPK11 PBX1 LRRK2 SULF2 TGM2 DISP3 ADGRG1 LBH
0.000412372	41	1639	2.14107	Cell adhesion	GO:0007155	LAMA3 SDK2 PLXNA2 GPC4 ITGB5 LAMB4 CCDC80 SEMA6A NRP1 XBP1 CORO1A FGL1 PTN SERPINE1 CNTNAP3 GATA3 NECTIN1 IGFBP2 TNR EFNB2 PDZD2 GPNMB TRIM29 SMAD6 TPM1 SOX13 ABCA12 CNTNAP5 UNC5D FBLIM1 EGFLAM RET IGF2 MTSS1 NTM ROBO2 TGM2 ADGRG1 COL6A6 PLXNA4 FMN1
0.000424127	33	815	2.37656	Cellular component morphogenesis	GO:0032989	LAMA3 LZTS1 PLXNA2 NEBL SEMA6A NRP1 PTN GATA3 MYH3 NECTIN1 CUX2 TNR EFNB2 OLFM1 DCLK1 LRP4 SEMA6D TPM1 CRABP2 SYT2 NYAP2 GFRA3 UNC5D NBL1 DRGX RET BDNF NEB ROBO2 MAPT DCC LRRK2 PLXNA4
0.000424127	15	291	4.14334	Regulation of blood circulation	GO:1903522	CD38 CELF2 NOS1 ITPR3 CHGA SLC1A1 RGS4 DBH GCH1 PER2 CHRM3 TPM1 ADRA2A TH RYR3
0.000424127	9	104	7.26678	Amine transport	GO:0015837	CHGA RGS4 PER2 SYT2 ADRA2A SLC18A2 ARL6IP1 KCNA2 TH
0.000516755	29	750	2.52612	Response to growth factor	GO:0070848	HSPA5 LTBP1 ITGB5 NOS1 SEMA6A NRP1 XBP1 FLT1 CORO1A PTN GATA3 TGFB3 SMAD9 CDKN1C COL4A2 SMAD6 DUSP6 ASCL1 PCSK6 IL17RD GPC3 NBL1 LDLRAD4 BDNF TH MAPT SULF2 PEG10 GDF10
0.000557311	37	1102	2.20351	Embryo development	GO:0009790	WNT16 LAMA3 YBX3 VASH1 MYO3B PLXNA2 RARB ITGB5 NRP1 FLT1 MMP15 XYLT1 GATA3 MYH3 WNT6 TGFB3 MSX2 INHBA MYCN LRP4 COL4A2 TBX3 SMAD6 PCSK6 CRABP2 AFF3 GPC3 DUSP2 RET IGF2 ATOH8 FOSL1 TH TENT5C ALDH1A3 PBX1 SULF2
0.000557311	28	692	2.56123	Regulation of growth	GO:0040008	CD38 YBX3 SEMA6A NRP1 XBP1 RBBP7 IGFBP2 IGFBP5 TNR RGS4 INHBA OLFM1 SESN2 DUSP9 SEMA6D DUSP6 CRABP2 SYT2 GPC3 IGF2 BDNF MAPK11 MAPT DCC NANOS1 DACT3 DIO3 PLXNA4
0.000560592	18	324	3.45089	Regulation of developmental growth	GO:0048638	YBX3 SEMA6A NRP1 TNR RGS4 OLFM1 DUSP9 SEMA6D DUSP6 CRABP2 SYT2 IGF2 BDNF MAPK11 MAPT DCC DIO3 PLXNA4
0.00057125	35	1034	2.2573	Regulation of anatomical structure morphogenesis	GO:0022603	LZTS1 VASH1 PLXNA2 GPC4 SEMA6A NRP1 XBP1 HMOX1 PGK1 FLT1 CORO1A PTN SERPINE1 GATA3 CUX2 TNR PKN1 LRP4 COL4A2 GPNMB SEMA6D TPM1 CRABP2 SYT2 GPC3 CDC42SE2 HK2 FBLIM1 RET BDNF ROBO2 MAPT DCC LRRK2 PLXNA4
0.000632911	15	275	3.96093	Regulation of transmembrane receptor protein serine/threonine kinase signaling pathway	GO:0090092	HSPA5 LTBP1 XBP1 TGFB3 SMAD9 INHBA CDKN1C SMAD6 PCSK6 IL17RD GPC3 NBL1 LDLRAD4 PEG10 GDF10
0.000654541	9	94	6.74772	Ureteric bud development	GO:0001657	RARB GATA3 WNT6 SMAD6 GPC3 RET ROBO2 PBX1 FMN1
0.000666089	44	1505	2.00149	Cellular response to endogenous stimulus	GO:0071495	HSPA5 LTBP1 RARB ITGB5 XBP1 CORO1A PTN SLC1A1 GATA3 IGFBP2 IGFBP5 RGS4 TGFB3 SMAD9 INHBA PKN1 CDKN1C SESN2 CHRM3 COL4A2 TBC1D4 SMAD6 PCSK6 IL17RD GPC3 ADRA2A CYSLTR2 NBL1 IGF2 LDLRAD4 BDNF TH ROBO2 GNG2 MAPT COL4A1 LRRK2 SULF2 SLC30A10 RYR3 TGM2 LBH PEG10 GDF10
0.000666089	17	290	3.53346	Axon guidance	GO:0007411	LAMA3 PLXNA2 SEMA6A NRP1 GATA3 NECTIN1 TNR EFNB2 SEMA6D GFRA3 UNC5D DRGX RET BDNF ROBO2 DCC PLXNA4
0.000666089	9	95	6.62934	Mesonephric tubule development	GO:0072164	RARB GATA3 WNT6 SMAD6 GPC3 RET ROBO2 PBX1 FMN1
0.000709414	26	769	2.60533	Negative Regulation of cell population proliferation	GO:0008285	VASH1 RARB HMOX1 FLT1 PTN GATA3 IGFBP5 TGFB3 INHBA PKN1 CDKN1C CBFA2T3 PER2 TBX3 GPNMB SMAD6 TPM1 GPC3 BTG2 PTGIR NELL1 ATOH8 MTSS1 FOSL1 MAPK11 ADGRG1
0.000768435	45	1776	1.95789	Cell motility	GO:0048870	HSPA5 LAMA3 VASH1 PLXNA2 GPC4 ITGB5 LAMB4 SEMA6A NRP1 XBP1 HMOX1 CHGA FLT1 CORO1A PTN SERPINE1 GATA3 IGFBP5 TNR PKN1 DBH EFNB2 DCLK1 GPNMB TUBB2A SEMA6D ASCL1 TPM1 GFRA3 GPC3 ADRA2A UNC5D NBL1 IGSF8 DRGX RET LDLRAD4 ATOH8 DCC DNER NANOS1 LRRK2 ADGRG1 TMSB4X PLXNA4
0.000768435	23	518	2.79096	Regulation of cell development	GO:0060284	PLXNA2 DCT SEMA6A NRP1 PTN CUX2 TNR BHLHE41 PER2 BHLHE40 MYCN LRP4 SEMA6D ASCL1 CRABP2 RET BDNF ROBO2 MAPT DCC LRRK2 TGM2 PLXNA4
0.000768435	18	382	3.3002	Transmembrane receptor protein serine/threonine kinase signaling pathway	GO:0007178	HSPA5 LTBP1 ITGB5 XBP1 TGFB3 SMAD9 INHBA CDKN1C SMAD6 PCSK6 IL17RD GPC3 BTBD11 NBL1 LDLRAD4 ATOH8 PEG10 GDF10
0.000773402	6	45	11.4507	Phenol-containing compound biosynthetic processes	GO:0046189	OPN3 DCT GATA3 DBH GCH1 TH
0.000817001	49	1982	1.88226	Locomotion	GO:0040011	HSPA5 LAMA3 VASH1 PLXNA2 GPC4 ITGB5 LAMB4 SEMA6A NRP1 XBP1 HMOX1 CHGA FLT1 CORO1A PTN SERPINE1 GATA3 NECTIN1 IGFBP5 TNR PKN1 DBH EFNB2 DCLK1 GPNMB TUBB2A SEMA6D ASCL1 TPM1 GFRA3 GPC3 ADRA2A UNC5D NBL1 IGSF8 DRGX RET LDLRAD4 ATOH8 FOSL1 BDNF ROBO2 DCC DNER NANOS1 LRRK2 ADGRG1 TMSB4X PLXNA4
0.000829699	31	1111	2.32421	Negative Regulation of multicellular organismal processes	GO:0051241	CD38 YBX3 VASH1 RARB OAS1 SEMA6A NRP1 HMOX1 PGK1 PTN SERPINE1 GATA3 IGFBP5 TNR RGS4 TGFB3 INHBA CHRM3 MYCN LRP4 COL4A2 GPNMB SMAD6 SEMA6D IL17RD LDLRAD4 ROBO2 MAPK11 DCC DACT3 TMSB4X
0.000837509	16	309	3.57326	Regulation of cellular response to growth factor stimulus	GO:0090287	HSPA5 LTBP1 SEMA6A XBP1 GATA3 TGFB3 SMAD9 CDKN1C SMAD6 PCSK6 IL17RD GPC3 NBL1 LDLRAD4 SULF2 PEG10
0.000848762	13	162	4.26418	Regulation of axonogenesis	GO:0050770	PLXNA2 SEMA6A NRP1 TNR LRP4 SEMA6D CRABP2 RET BDNF ROBO2 MAPT DCC PLXNA4
0.000867627	29	686	2.39683	Neuron projection morphogenesis	GO:0048812	LAMA3 LZTS1 PLXNA2 SEMA6A NRP1 PTN GATA3 NECTIN1 CUX2 TNR EFNB2 OLFM1 DCLK1 LRP4 SEMA6D CRABP2 SYT2 NYAP2 GFRA3 UNC5D NBL1 DRGX RET BDNF ROBO2 MAPT DCC LRRK2 PLXNA4
0.000978151	8	114	7.14652	Phenol-containing compound metabolic processes	GO:0018958	OPN3 DCT SLC1A1 GATA3 DBH GCH1 TH DIO3
0.000990234	11	145	4.91323	Limb morphogenesis	GO:0035108	PLXNA2 RARB MYH3 MYCN LRP4 TBX3 CRABP2 AFF3 GPC3 PBX1 FMN1
0.000996657	36	1105	2.12586	Central nervous system development	GO:0007417	HSPA5 PLXNA2 RARB DCT NRP1 PTN SLC1A1 TNR RGS4 SLC2A1 CLU INHBA DCLK1 MYCN TBX3 SEMA6D ASCL1 SOX13 TAGLN3 PRDM8 BTG2 AK4 DRGX PFKFB3 TH ALDH1A3 ROBO2 PBX1 MAPT DCC COL4A1 DNER NANOS1 LRRK2 ADGRG1 PLXNA4
0.00109871	27	722	2.44842	Cellular response to growth factor stimulus	GO:0071363	HSPA5 LTBP1 ITGB5 NOS1 SEMA6A NRP1 XBP1 FLT1 CORO1A PTN GATA3 TGFB3 SMAD9 CDKN1C COL4A2 SMAD6 PCSK6 IL17RD GPC3 NBL1 LDLRAD4 BDNF TH MAPT SULF2 PEG10 GDF10
0.00111148	21	451	2.8442	Synapse organization	GO:0050808	CBLN4 SDK2 GPC4 NRP1 PTN SLC1A1 NECTIN1 CUX2 TNR EFNB2 LRFN1 LRP4 CBLN2 LRRN3 BDNF ROBO2 MAPT COL4A1 DNER LRRK2 ELFN1
0.00116057	34	985	2.16291	Growth	GO:0040007	CD38 YBX3 RARB SEMA6A NRP1 XBP1 RBBP7 PTN GATA3 IGFBP2 IGFBP5 TNR RGS4 INHBA OLFM1 SESN2 DUSP9 DCLK1 LRP4 SEMA6D DUSP6 CRABP2 SYT2 GPC3 IGF2 BDNF MAPK11 MAPT DCC NANOS1 DACT3 DIO3 PLXNA4 FMN1
0.00116181	40	1203	2.00171	Neuron development	GO:0048666	CD38 HSPA5 LAMA3 LZTS1 PLXNA2 SEMA6A NRP1 XBP1 PTN GATA3 NECTIN1 CUX2 TNR EFNB2 OLFM1 DCLK1 LRP4 HS6ST1 SEMA6D ASCL1 CRABP2 SYT2 NYAP2 GFRA3 UNC5D NBL1 BTG2 DRGX RET BDNF TH NTM ROBO2 PBX1 MAPT DCC NANOS1 LRRK2 DIO3 PLXNA4
0.00116181	29	704	2.33702	Cell projection morphogenesis	GO:0048858	LAMA3 LZTS1 PLXNA2 SEMA6A NRP1 PTN GATA3 NECTIN1 CUX2 TNR EFNB2 OLFM1 DCLK1 LRP4 SEMA6D CRABP2 SYT2 NYAP2 GFRA3 UNC5D NBL1 DRGX RET BDNF ROBO2 MAPT DCC LRRK2 PLXNA4
0.00116181	17	364	3.27412	Muscle cell differentiation	GO:0042692	RARB NEBL NOS1 XBP1 MYH3 IGFBP5 RGS4 BHLHE41 EFNB2 TBX3 TPM1 MYORG IGF2 BDNF NEB MAPK11 DNER
0.00116181	12	160	4.38113	Neuron migration	GO:0001764	SEMA6A NRP1 GATA3 DCLK1 TUBB2A ASCL1 GFRA3 UNC5D DRGX DCC DNER ADGRG1
0.00124903	42	1411	1.95283	Negative Regulation of signal transduction	GO:0009968	FAS HSPA5 LTBP1 YBX3 GRAMD4 PPP1R15A OAS1 SEMA6A NRP1 XBP1 TIMP3 HMOX1 SERPINE1 GATA3 IGFBP2 IGFBP5 RGS4 TGFB3 SMAD9 CLU SESN2 DUSP9 LRP4 SMAD6 DUSP6 SOX13 IL17RD NONO GPC3 HYOU1 NBL1 PTGIR DHRS3 LDLRAD4 BDNF DCC LRRK2 SULF2 DACT3 TMSB4X LBH PEG10
0.00126928	49	1940	1.83197	Negative Regulation of response to stimulus	GO:0048585	FAS HSPA5 LTBP1 YBX3 GRAMD4 PPP1R15A OAS1 SEMA6A NRP1 XBP1 TIMP3 HMOX1 SERPINE1 GATA3 IGFBP2 IGFBP5 TNR RGS4 TGFB3 SMAD9 CLU SESN2 DUSP9 LRP4 SMAD6 SEMA6D DUSP6 SOX13 IL17RD NONO GPC3 HYOU1 ADRA2A CYSLTR2 NBL1 PTGIR DHRS3 LDLRAD4 BDNF ROBO2 GNG2 DCC LRRK2 SULF2 SLC30A10 DACT3 TMSB4X LBH PEG10
0.00127534	10	141	5.18343	Kidney epithelium development	GO:0072073	RARB GATA3 WNT6 SMAD6 GPC3 RET MTSS1 ROBO2 PBX1 FMN1
0.0012824	9	123	5.81342	Gland morphogenesis	GO:0022612	NRP1 XBP1 FGL1 PTN IGFBP5 TGFB3 TBX3 SULF2 TGM2
0.00166205	35	1421	2.0844	Epithelium development	GO:0060429	WNT16 LAMA3 OPN3 PLXNA2 GPC4 RARB NRP1 PGK1 PTN SERPINE1 GATA3 ALDOC IGFBP5 WNT6 INHBA TNFRSF19 MYCN LRP4 TBX3 SMAD6 ASCL1 PCSK6 ABCA12 GPC3 SCUBE1 RET ATOH8 MTSS1 ALDH1A3 ROBO2 PBX1 COL4A1 TGM2 LBH FMN1
0.00167268	19	581	2.92209	Regulation of hormone levels	GO:0010817	CD38 RAPGEF4 IL11 ITPR3 CHGA GATA3 STC2 SLC2A1 PRLHR INHBA PER2 TBX3 PCSK6 CRABP2 ABCA12 ADRA2A DHRS3 ALDH1A3 DIO3
0.00180146	15	253	3.44146	Neuron apoptotic processes	GO:0051402	FAS HSPA5 NRP1 HMOX1 CORO1A SLC1A1 GATA3 TGFB3 ASCL1 NONO HYOU1 BTG2 BDNF SLC30A10 DIO3
0.00184891	21	589	2.71293	Sensory organ development	GO:0007423	WNT16 SDK2 MYO3B RARB NRP1 FLT1 PTN SLC1A1 GATA3 NECTIN1 WNT6 TGFB3 INHBA MYCN ASCL1 RET TH ALDH1A3 PBX1 COL4A1 DIO3
0.00184891	15	352	3.42276	Regionalization	GO:0003002	PLXNA2 NRP1 BHLHE41 BHLHE40 LRP4 TBX3 SMAD6 ASCL1 PCSK6 GPC3 NBL1 BTG2 ROBO2 PBX1 ADGRG1
0.00191889	26	620	2.38869	Cell morphogenesis involved in neuron differentiation	GO:0048667	LAMA3 LZTS1 PLXNA2 SEMA6A NRP1 PTN GATA3 NECTIN1 CUX2 TNR EFNB2 OLFM1 DCLK1 LRP4 SEMA6D CRABP2 GFRA3 UNC5D DRGX RET BDNF ROBO2 MAPT DCC LRRK2 PLXNA4
0.00192095	23	583	2.55469	Heart development	GO:0007507	WNT16 RARB NEBL NRP1 PTN GATA3 RGS4 MSX2 EFNB2 OLFM1 DUSP9 TBX3 SMAD6 DUSP6 ASCL1 TPM1 GPC3 SCUBE1 DHRS3 TH NEB ROBO2 MAPK11
0.00192095	5	25	12.3488	Subpallium development	GO:0021544	RARB INHBA ASCL1 ALDH1A3 LRRK2
0.00203152	37	1373	1.99932	Positive Regulation of developmental processes	GO:0051094	YBX3 PLXNA2 DCT NRP1 XBP1 HMOX1 FLT1 PTN SERPINE1 GATA3 CUX2 WNT6 TGFB3 INHBA EFNB2 OLFM1 ASCL1 CBLN2 CRABP2 SOX13 SYT2 NBL1 HK2 RET NELL1 IGF2 ATOH8 LRRN3 ADAMTS20 BDNF ROBO2 MAPK11 MAPT DIO3 TGM2 LBH PLXNA4
0.00203152	36	1085	2.02613	Cell morphogenesis	GO:0000902	LAMA3 LZTS1 PLXNA2 LAMB4 SEMA6A NRP1 CORO1A PTN GATA3 NECTIN1 CUX2 TNR CLU EFNB2 OLFM1 DCLK1 LRP4 SEMA6D TPM1 CRABP2 SYT2 NYAP2 GFRA3 UNC5D NBL1 CDC42SE2 FBLIM1 DRGX RET BDNF ROBO2 MAPT DCC LRRK2 ARHGEF28 PLXNA4
0.00203152	21	606	2.67995	Regulation of system processes	GO:0044057	CD38 CELF2 NOS1 ITPR3 CHGA SLC1A1 CUX2 IGFBP5 TNR RGS4 INHBA DBH GCH1 PER2 CHRM3 TPM1 ADRA2A SCN11A TH LRRK2 RYR3
0.00203152	15	312	3.36785	Renal system development	GO:0072001	RARB NRP1 GATA3 WNT6 LRP4 SMAD6 GPC3 RET MTSS1 ROBO2 PBX1 COL4A1 LRRK2 SULF2 FMN1
0.00203152	10	114	4.82596	Regulation of extent of cell growth	GO:0061387	SEMA6A NRP1 TNR OLFM1 SEMA6D CRABP2 BDNF MAPT DCC PLXNA4
0.00219448	22	490	2.58736	Axonogenesis	GO:0007409	LAMA3 PLXNA2 SEMA6A NRP1 GATA3 NECTIN1 TNR EFNB2 OLFM1 DCLK1 LRP4 SEMA6D CRABP2 GFRA3 UNC5D DRGX RET BDNF ROBO2 MAPT DCC PLXNA4
0.00222887	47	1847	1.80543	Regulation of cell death	GO:0010941	WNT16 CD38 IL20RA FAS HSPA5 OPN3 YBX3 RARB NRP1 XBP1 TIMP3 HMOX1 CHGA CORO1A PTN SERPINE1 SLC1A1 GATA3 TGFB3 CLU INHBA DBH EFNB2 SDF2L1 OLFM1 DUSP9 MYCN TBX3 GPNMB SMAD6 PHLDA1 DUSP6 ASCL1 NONO HYOU1 BTG2 RET ARL6IP1 ADAMTS20 FOSL1 BDNF ALDH1A3 MAPT DCC LRRK2 SLC30A10 TGM2
0.00230304	17	416	3.0244	Ossification	GO:0001503	SNX10 XYLT1 PTN MGP IGFBP5 TGFB3 MSX2 LRP4 GPNMB SMAD6 GPC3 DHRS3 NELL1 IGF2 MAPK11 PBX1 GDF10
0.00230304	17	394	3.0244	Eye development	GO:0001654	WNT16 SDK2 RARB NRP1 FLT1 PTN SLC1A1 GATA3 NECTIN1 WNT6 INHBA RET TH ALDH1A3 PBX1 COL4A1 DIO3
0.00230304	16	310	3.15386	Rhythmic processes	GO:0048511	HSPA5 PER3 OPN3 PTN SERPINE1 TGFB3 HS3ST2 INHBA BHLHE41 PER2 BHLHE40 NONO TEF KCNA2 TH ROBO2
0.00230304	5	39	11.6627	Positive Regulation of heart contraction	GO:0045823	CHGA SLC1A1 RGS4 GCH1 TPM1
0.00230304	5	21	11.6627	Sympathetic nervous system development	GO:0048485	NRP1 GATA3 ASCL1 GFRA3 PLXNA4
0.00231981	24	837	2.43985	Regulation of cell adhesion	GO:0030155	LAMA3 PLXNA2 CCDC80 SEMA6A NRP1 XBP1 CORO1A FGL1 PTN SERPINE1 GATA3 IGFBP2 TNR GPNMB TPM1 SOX13 ABCA12 EGFLAM RET IGF2 TGM2 ADGRG1 PLXNA4 FMN1
0.00233402	6	47	8.68672	Autonomic nervous system development	GO:0048483	NRP1 GATA3 ASCL1 GFRA3 RET PLXNA4
0.00237613	7	78	6.99764	Renal tubule morphogenesis	GO:0061333	GATA3 WNT6 GPC3 MTSS1 PBX1 COL4A1 FMN1

### Sheet: All_genes_mol_functions
Enrichment FDR	nGenes	Pathway Genes	Fold Enrichment	Pathway	URL	Genes
1.58157e-05	27	1671	3.40426	Transmembrane signaling receptor activity	GO:0004888	IL20RA FAS LTBP1 OPN3 PLXNA2 NRP1 FLT1 PRLHR TNFRSF19 EDA2R CHRM3 IL17RD GFRA3 ADRA2A CYSLTR2 UNC5D PTGIR IL17RE RET GPR160 GRID1 GPR1 ROBO2 DCC DNER ADGRG1 PLXNA4
1.58157e-05	31	1940	2.9183	Signaling receptor activity	GO:0038023	IL20RA FAS LTBP1 OPN3 PLXNA2 GPC4 RARB ITGB5 NRP1 FLT1 NECTIN1 PRLHR TNFRSF19 EDA2R CHRM3 IL17RD GFRA3 ADRA2A CYSLTR2 UNC5D PTGIR IL17RE RET GPR160 GRID1 GPR1 ROBO2 DCC DNER ADGRG1 PLXNA4
1.58157e-05	15	561	5.47641	Receptor ligand activity	GO:0048018	WNT16 SEMA6A IL11 PTN STC2 WNT6 TGFB3 INHBA GPNMB SEMA6D NBL1 IGF2 BDNF UTS2B GDF10
0.0065306	6	48	8.39716	E-box binding	GO:0070888	GATA3 BHLHE41 BHLHE40 ASCL1 ATOH8 NEUROG2
0.0076352	9	152	4.90743	Growth factor binding	GO:0019838	LTBP1 NRP1 FLT1 PTN IGFBP2 IGFBP5 TGFB3 PCSK6 COL4A1
0.0079359	22	770	2.4501	Calcium ion binding	GO:0005509	HSPA5 LTBP1 RPH3A ITPR3 CABP7 NCALD PLA2G4C MGP HPCAL1 GCH1 LRP4 SYT2 VWDE SCUBE1 EGFLAM RET NELL1 CRELD2 DNER SULF2 RYR3 TGM2
0.0084455	3	11	25.1915	Tumor necrosis factor-activated receptor activity	GO:0005031	FAS TNFRSF19 EDA2R
0.0084455	33	1722	1.985	Signaling receptor binding	GO:0005102	WNT16 LAMA3 REEP1 ITGB5 SEMA6A IL11 FGL1 PTN SERPINE1 GATA3 STC2 IGFBP2 WNT6 TNR TGFB3 CLU INHBA EFNB2 LRP4 GPNMB SMAD6 SEMA6D ABCA12 GFRA3 VWDE ADRA2A NBL1 IGF2 MTSS1 BDNF DNER UTS2B GDF10
0.0174874	6	287	6.45936	Cytokine activity	GO:0005125	WNT16 IL11 WNT6 TGFB3 INHBA GDF10
0.018674	9	253	4.06314	Glycosaminoglycan binding	GO:0005539	CCDC80 NRP1 PTN GPNMB PCSK6 EGFLAM NELL1 SULF2 ADGRG1
0.018674	7	165	5.24823	Growth factor activity	GO:0008083	IL11 PTN TGFB3 INHBA IGF2 BDNF GDF10
0.027135	2	4	41.9858	Tetrahydrobiopterin binding	GO:0034617	NOS1 TH
0.0308268	3	14	15.7447	Death receptor activity	GO:0005035	FAS TNFRSF19 EDA2R
0.0365379	7	184	4.52155	Heparin binding	GO:0008201	CCDC80 NRP1 PTN GPNMB PCSK6 NELL1 ADGRG1
0.0414	7	186	4.38658	Extracellular matrix structural constituent	GO:0005201	LTBP1 LAMA3 LAMB4 MGP COL4A2 COL4A1 COL6A6
0.044273	5	121	6.17438	Monooxygenase activity	GO:0004497	NOS1 HMOX1 DBH TH CYP4F3

### Sheet: genes_down_biological_proc
Enrichment FDR	nGenes	Pathway Genes	Fold Enrichment	Pathway	URL	Genes
0.00625978	20	1614	3.10165	Positive regulation of multicellular organismal processes	GO:0051240	YBX3 PLXNA2 DCT OAS1 NRP1 HMOX1 FLT1 PTN SERPINE1 GATA3 CUX2 CLU PER2 ASCL1 TPM1 ADRA2A LRRN3 BDNF SULF2 PLXNA4
0.00625978	20	1438	3.02241	Regulation of multicellular organismal development	GO:2000026	PLXNA2 DCT NRP1 HMOX1 FLT1 PTN SERPINE1 GATA3 CUX2 MGP BHLHE41 PER2 TBX3 GPNMB ASCL1 ABCA12 ATOH8 LRRN3 BDNF PLXNA4
0.00625978	14	769	4.17049	Negative regulation of cell population proliferation	GO:0008285	HMOX1 FLT1 PTN GATA3 IGFBP5 PER2 TBX3 GPNMB SMAD6 TPM1 BTG2 ATOH8 FOSL1 ADGRG1
0.00672053	21	1817	2.74305	Regulation of cell population proliferation	GO:0042127	DCT IL11 NRP1 HMOX1 FLT1 PTN GATA3 IGFBP5 CLU PER2 TBX3 GPNMB SMAD6 ASCL1 TPM1 ADRA2A BTG2 ATOH8 FOSL1 SULF2 ADGRG1
0.00672053	17	1183	3.22899	Anatomical structure formation involved in morphogenesis	GO:0048646	SDK2 PLXNA2 NRP1 HMOX1 FLT1 PTN SERPINE1 GATA3 MYH3 TBX3 GPNMB TPM1 DUSP2 ATOH8 NEB ADGRG1 FMN1
0.00672053	6	123	11.4666	Gland morphogenesis	GO:0022612	NRP1 FGL1 PTN IGFBP5 TBX3 SULF2
0.00672053	4	21	27.6047	Sympathetic nervous system development	GO:0048485	NRP1 GATA3 ASCL1 PLXNA4
0.00725061	16	1133	3.19027	Animal organ morphogenesis	GO:0009887	SDK2 MYO3B LAMB4 NRP1 FGL1 PTN SERPINE1 GATA3 MGP IGFBP5 MSX2 TBX3 SMAD6 TPM1 SULF2 FMN1
0.00725061	16	1094	3.14484	Tube development	GO:0035295	PLXNA2 NRP1 HMOX1 FLT1 PTN SERPINE1 GATA3 IGFBP5 TBX3 GPNMB SMAD6 ASCL1 ABCA12 ATOH8 ADGRG1 FMN1
0.00725061	15	946	3.41267	Regulation of cell migration	GO:0030334	PLXNA2 NRP1 HMOX1 FLT1 PTN SERPINE1 GATA3 IGFBP5 GPNMB TPM1 ADRA2A LDLRAD4 ATOH8 ADGRG1 PLXNA4
0.00725061	11	461	4.3656	Regulation of nervous system development	GO:0051960	PLXNA2 DCT NRP1 PTN CUX2 BHLHE41 PER2 ASCL1 LRRN3 BDNF PLXNA4
0.00725061	9	289	5.58995	Positive regulation of nervous system development	GO:0051962	PLXNA2 DCT NRP1 PTN CUX2 ASCL1 LRRN3 BDNF PLXNA4
0.00725061	9	350	5.56214	Negative regulation of locomotion	GO:0040013	NRP1 HMOX1 PTN SERPINE1 GATA3 IGFBP5 TPM1 LDLRAD4 ADGRG1
0.00725061	6	158	9.43451	Regulation of epithelial cell differentiation	GO:0030856	SERPINE1 GATA3 TBX3 ASCL1 ABCA12 ATOH8
0.00725061	5	77	13.8023	Nerve development	GO:0021675	NRP1 BDNF KCNA2 SULF2 PLXNA4
0.00725061	3	12	46.5829	Cranial nerve structural organization	GO:0021604	NRP1 KCNA2 PLXNA4
0.00732621	10	378	4.77773	Regulation of neurogenesis	GO:0050767	PLXNA2 DCT NRP1 PTN CUX2 BHLHE41 PER2 ASCL1 BDNF PLXNA4
0.00946821	9	409	5.05878	Epithelial cell proliferation	GO:0050673	NRP1 HMOX1 FLT1 FGL1 PTN GATA3 IGFBP5 ATOH8 SULF2
0.00946821	8	238	5.77772	Positive regulation of neurogenesis	GO:0050769	PLXNA2 DCT NRP1 PTN CUX2 ASCL1 BDNF PLXNA4
0.00946821	5	94	11.0912	Regulation of neural precursor cell proliferation	GO:2000177	DCT PTN ASCL1 BTG2 ADGRG1
0.00946821	4	46	17.7459	Positive regulation of pri-miRNA transcription by RNA polymerase II	GO:1902895	GATA3 SMAD6 ATOH8 FOSL1
0.00946821	3	19	33.8785	Anatomical structure arrangement	GO:0048532	NRP1 KCNA2 PLXNA4
0.00966683	16	1127	2.94014	Circulatory system development	GO:0072359	NRP1 HMOX1 FLT1 PTN SERPINE1 GATA3 MSX2 TBX3 GPNMB SMAD6 ASCL1 TPM1 SCUBE1 FOSL1 NEB ADGRG1
0.0098862	8	316	5.55178	Negative regulation of cell motility	GO:2000146	HMOX1 PTN SERPINE1 GATA3 IGFBP5 TPM1 LDLRAD4 ADGRG1
0.0105423	12	837	3.62689	Regulation of cell adhesion	GO:0030155	PLXNA2 NRP1 FGL1 PTN SERPINE1 GATA3 GPNMB TPM1 ABCA12 ADGRG1 PLXNA4 FMN1
0.0105423	3	12	31.0553	Semaphorin-plexin signaling pathway involved in axon guidance	GO:1902287	PLXNA2 NRP1 PLXNA4
0.0107806	8	352	5.40092	Regionalization	GO:0003002	PLXNA2 NRP1 BHLHE41 TBX3 SMAD6 ASCL1 BTG2 ADGRG1
0.0109811	3	41	28.6664	Muscle filament sliding	GO:0030049	MYH3 TPM1 NEB
0.0115739	5	112	9.85881	Positive regulation of cell junction assembly	GO:1901890	NRP1 CUX2 LRRN3 BDNF FMN1
0.0124694	3	30	26.6188	Cranial nerve morphogenesis	GO:0021602	NRP1 KCNA2 PLXNA4
0.0124694	3	24	26.6188	Hepatocyte proliferation	GO:0072574	FGL1 PTN SULF2
0.0133726	17	1639	2.6397	Cell adhesion	GO:0007155	SDK2 PLXNA2 LAMB4 NRP1 FGL1 PTN SERPINE1 GATA3 GPNMB SMAD6 TPM1 ABCA12 NTM ADGRG1 COL6A6 PLXNA4 FMN1
0.013735	3	25	24.8442	Liver morphogenesis	GO:0072576	FGL1 PTN SULF2
0.0138804	10	556	3.93105	Positive regulation of cell migration	GO:0030335	NRP1 HMOX1 FLT1 PTN SERPINE1 GATA3 IGFBP5 GPNMB ADRA2A ATOH8
0.015398	9	397	4.26714	Neuron death	GO:0070997	FAS NRP1 HMOX1 GATA3 CLU GPNMB ASCL1 BTG2 BDNF
0.015398	7	274	5.53852	Striated muscle cell differentiation	GO:0051146	MYH3 IGFBP5 BHLHE41 TBX3 TPM1 BDNF NEB
0.015398	5	122	8.74796	Cardiac chamber morphogenesis	GO:0003206	NRP1 GATA3 TBX3 SMAD6 TPM1
0.0182679	9	461	4.11026	Gland development	GO:0048732	NRP1 HMOX1 FGL1 PTN GATA3 IGFBP5 TBX3 ASCL1 SULF2
0.0194249	8	312	4.55857	Positive regulation of cell development	GO:0010720	PLXNA2 DCT NRP1 PTN CUX2 ASCL1 BDNF PLXNA4
0.0217221	10	699	3.63219	Chemotaxis	GO:0006935	PLXNA2 NRP1 FLT1 PTN SERPINE1 GATA3 GPNMB FOSL1 BDNF PLXNA4
0.022233	15	1102	2.6543	Embryo development	GO:0009790	YBX3 MYO3B PLXNA2 NRP1 FLT1 GATA3 MYH3 MSX2 TBX3 SMAD6 DUSP2 ATOH8 FOSL1 TENT5C SULF2
0.022233	10	518	3.5902	Regulation of cell development	GO:0060284	PLXNA2 DCT NRP1 PTN CUX2 BHLHE41 PER2 ASCL1 BDNF PLXNA4
0.022233	7	299	5.08507	Negative regulation of cell migration	GO:0030336	HMOX1 PTN SERPINE1 IGFBP5 TPM1 LDLRAD4 ADGRG1
0.023532	8	357	4.35863	Regulation of neuron death	GO:1901214	NRP1 HMOX1 GATA3 CLU GPNMB ASCL1 BTG2 BDNF
0.0250929	7	251	4.94061	Negative regulation of apoptotic signaling pathway	GO:2001234	FAS YBX3 NRP1 HMOX1 SERPINE1 CLU BDNF
0.0257891	18	1540	2.31948	Negative regulation of signaling	GO:0023057	FAS YBX3 PPP1R15A OAS1 IL11 NRP1 HMOX1 SERPINE1 GATA3 IGFBP5 SMAD9 CLU SESN2 SMAD6 ADRA2A LDLRAD4 BDNF SULF2
0.0257891	17	1590	2.40793	Cell migration	GO:0016477	PLXNA2 LAMB4 NRP1 HMOX1 FLT1 PTN SERPINE1 GATA3 IGFBP5 GPNMB ASCL1 TPM1 ADRA2A LDLRAD4 ATOH8 ADGRG1 PLXNA4
0.0257891	7	253	4.80413	Neuron apoptotic processes	GO:0051402	FAS NRP1 HMOX1 GATA3 ASCL1 BTG2 BDNF
0.0257891	2	5	49.6884	Negative regulation of SMAD protein complex assembly	GO:0010991	SMAD6 LDLRAD4
0.0257891	2	5	49.6884	Trigeminal nerve morphogenesis	GO:0021636	NRP1 PLXNA4
0.0257891	2	10	49.6884	Glial cell-derived neurotrophic factor receptor signaling pathway	GO:0035860	GATA3 SULF2
0.0257891	2	9	49.6884	Amino acid neurotransmitter reuptake	GO:0051933	SLC6A12 PER2
0.0270607	8	448	4.15803	Muscle system processes	GO:0003012	HMOX1 MYH3 IGFBP5 TBX3 TPM1 ADRA2A NEB SULF2
0.0276559	3	32	16.9392	Negative regulation of smooth muscle cell migration	GO:0014912	SERPINE1 IGFBP5 TPM1
0.0278571	12	1042	2.95179	Positive regulation of cell population proliferation	GO:0008284	DCT IL11 NRP1 HMOX1 FLT1 PTN IGFBP5 TBX3 ASCL1 ADRA2A FOSL1 ADGRG1
0.029563	7	335	4.64999	Hormone secretion	GO:0046879	RAPGEF4 IL11 GATA3 PER2 TBX3 ABCA12 ADRA2A
0.0301673	9	518	3.64166	Signal release	GO:0023061	RPH3A RAPGEF4 IL11 GATA3 PER2 TBX3 ABCA12 ADRA2A KCNA2
0.0307813	10	583	3.32142	Heart development	GO:0007507	NRP1 PTN GATA3 MSX2 TBX3 SMAD6 ASCL1 TPM1 SCUBE1 NEB
0.0307813	7	349	4.57657	Regulation of epithelial cell proliferation	GO:0050678	NRP1 HMOX1 FLT1 PTN GATA3 ATOH8 SULF2
0.0309078	8	460	4.00713	Pattern specification processes	GO:0007389	PLXNA2 NRP1 BHLHE41 TBX3 SMAD6 ASCL1 BTG2 ADGRG1
0.0309417	7	345	4.5526	Hormone transport	GO:0009914	RAPGEF4 IL11 GATA3 PER2 TBX3 ABCA12 ADRA2A
0.0316092	2	6	41.407	Branchiomotor neuron axon guidance	GO:0021785	NRP1 PLXNA4
0.0316092	2	9	41.407	Positive regulation of receptor binding	GO:1900122	NRP1 BDNF
0.0316092	2	11	41.407	Negative regulation of muscle tissue development	GO:1901862	YBX3 IGFBP5
0.0320685	19	1982	2.16334	Locomotion	GO:0040011	PLXNA2 LAMB4 NRP1 HMOX1 FLT1 PTN SERPINE1 GATA3 IGFBP5 GPNMB ASCL1 TPM1 ADRA2A LDLRAD4 ATOH8 FOSL1 BDNF ADGRG1 PLXNA4
0.0340531	5	152	6.46985	Neural precursor cell proliferation	GO:0061351	DCT PTN ASCL1 BTG2 ADGRG1
0.0340531	4	86	8.87293	Smooth muscle cell migration	GO:0014909	NRP1 SERPINE1 IGFBP5 TPM1
0.0341848	18	1738	2.20728	Regulation of cell differentiation	GO:0045595	PLXNA2 DCT NRP1 PTN SERPINE1 GATA3 CUX2 IGFBP5 BHLHE41 PER2 TBX3 SMAD6 ASCL1 ABCA12 LDLRAD4 ATOH8 BDNF PLXNA4
0.0360363	12	962	2.79672	Negative regulation of developmental processes	GO:0051093	YBX3 NRP1 PTN SERPINE1 GATA3 IGFBP5 BHLHE41 TBX3 SMAD6 ASCL1 LDLRAD4 BDNF
0.0377322	15	1373	2.40428	Positive regulation of developmental processes	GO:0051094	YBX3 PLXNA2 DCT NRP1 HMOX1 FLT1 PTN SERPINE1 GATA3 CUX2 ASCL1 ATOH8 LRRN3 BDNF PLXNA4
0.0377322	10	718	3.12899	Negative regulation of cell differentiation	GO:0045596	NRP1 PTN GATA3 IGFBP5 BHLHE41 TBX3 SMAD6 ASCL1 LDLRAD4 BDNF
0.0377322	8	411	3.76427	Forebrain development	GO:0030900	DCT NRP1 PTN TBX3 ASCL1 BTG2 ADGRG1 PLXNA4
0.0377322	5	167	6.14956	Cardiac chamber development	GO:0003205	NRP1 GATA3 TBX3 SMAD6 TPM1
0.0377322	3	39	13.8023	Negative regulation of extrinsic apoptotic signaling pathway via death domain receptors	GO:1902042	FAS HMOX1 SERPINE1
0.0377322	2	11	35.4917	Facial nerve development	GO:0021561	NRP1 PLXNA4
0.0377322	2	26	35.4917	Cellular response to interferon-alpha	GO:0035457	OAS1 GATA3
0.0403362	9	855	3.35733	Epithelial cell differentiation	GO:0030855	NRP1 PTN SERPINE1 GATA3 TBX3 ASCL1 ABCA12 SCUBE1 ATOH8

### Sheet: genes_up_biological_proc
Enrichment FDR	nGenes	Pathway Genes	Fold Enrichment	Pathway	URL	Genes
0.000354012	43	1757	2.31967	Neurogenesis	GO:0022008	WNT16 CD38 HSPA5 LAMA3 LZTS1 RARB SEMA6A XBP1 SLC1A1 NECTIN1 WNT6 TNR INHBA EFNB2 OLFM1 DCLK1 BHLHE40 MYCN LRP4 HS6ST1 TUBB2A SEMA6D CRABP2 SOX13 SYT2 GFRA3 PRDM8 UNC5D NBL1 DRGX RET NEUROG2 TH ROBO2 PBX1 MAPT DCC DNER NANOS1 LRRK2 DIO3 TGM2 DISP3
0.00105005	28	1133	2.81893	Animal organ morphogenesis	GO:0009887	WNT16 LAMA3 GPC4 RARB SNX10 SEMA6A XBP1 SLC1A1 NECTIN1 WNT6 TGFB3 INHBA OLFM1 MYCN LRP4 GPC3 SERPINH1 NBL1 DHRS3 EGFLAM IGF2 TH ALDH1A3 ROBO2 PBX1 LRRK2 DIO3 TGM2
0.00122353	39	1624	2.24568	Generation of neurons	GO:0048699	WNT16 CD38 HSPA5 LAMA3 LZTS1 SEMA6A XBP1 NECTIN1 WNT6 TNR INHBA EFNB2 OLFM1 DCLK1 BHLHE40 MYCN LRP4 HS6ST1 TUBB2A SEMA6D CRABP2 SYT2 GFRA3 UNC5D NBL1 DRGX RET NEUROG2 TH ROBO2 PBX1 MAPT DCC DNER NANOS1 LRRK2 DIO3 TGM2 DISP3
0.00140018	38	1769	2.23908	Response to endogenous stimulus	GO:0009719	CD38 HSPA5 LTBP1 RARB ITGB5 NOS1 XBP1 TIMP3 RBBP7 CORO1A SLC1A1 STC2 IGFBP2 RGS4 SLC2A1 TGFB3 INHBA PKN1 CDKN1C CHRM3 COL4A2 TBC1D4 PCSK6 IL17RD GPC3 NBL1 IGF2 TH ROBO2 GNG2 MAPT COL4A1 LRRK2 SLC30A10 TGM2 LBH PEG10 GDF10
0.00211744	24	962	2.84156	Negative regulation of developmental processes	GO:0051093	VASH1 RARB SEMA6A XBP1 PGK1 TNR RGS4 INHBA MYCN LRP4 COL4A2 SEMA6D IL17RD IGF2 ROBO2 MAPK11 PBX1 MAPT DCC SLC30A10 DACT3 DISP3 LBH GDF10
0.00211744	22	692	3.03699	Regulation of growth	GO:0040008	CD38 SEMA6A XBP1 RBBP7 IGFBP2 TNR RGS4 INHBA OLFM1 DUSP9 SEMA6D DUSP6 CRABP2 SYT2 GPC3 IGF2 MAPK11 MAPT DCC NANOS1 DACT3 DIO3
0.0025233	35	1473	2.21508	Neuron differentiation	GO:0030182	WNT16 CD38 HSPA5 LAMA3 LZTS1 SEMA6A XBP1 NECTIN1 WNT6 TNR INHBA EFNB2 OLFM1 DCLK1 MYCN LRP4 HS6ST1 SEMA6D CRABP2 SYT2 GFRA3 UNC5D NBL1 DRGX RET NEUROG2 TH ROBO2 PBX1 MAPT DCC NANOS1 LRRK2 DIO3 DISP3
0.0025233	19	622	3.26431	Embryonic morphogenesis	GO:0048598	WNT16 LAMA3 RARB ITGB5 MMP15 WNT6 TGFB3 INHBA MYCN LRP4 COL4A2 CRABP2 AFF3 GPC3 RET IGF2 TH ALDH1A3 PBX1
0.00314692	12	275	4.77167	Regulation of transmembrane receptor protein serine/threonine kinase signaling pathway	GO:0090092	HSPA5 LTBP1 XBP1 TGFB3 INHBA CDKN1C PCSK6 IL17RD GPC3 NBL1 PEG10 GDF10
0.00323478	14	324	4.0603	Regulation of developmental growth	GO:0048638	SEMA6A TNR RGS4 OLFM1 DUSP9 SEMA6D DUSP6 CRABP2 SYT2 IGF2 MAPK11 MAPT DCC DIO3
0.00331059	27	1122	2.48481	Enzyme linked receptor protein signaling pathway	GO:0007167	HSPA5 LTBP1 ITGB5 SEMA6A XBP1 IGFBP2 TGFB3 INHBA EFNB2 CDKN1C COL4A2 PCSK6 IL17RD GFRA3 GPC3 BTBD11 NBL1 PTGIR MYORG RET IGF2 MTSS1 MAPK11 COL4A1 SLC30A10 PEG10 GDF10
0.00434889	32	1505	2.19435	Cellular response to endogenous stimulus	GO:0071495	HSPA5 LTBP1 RARB ITGB5 XBP1 CORO1A SLC1A1 IGFBP2 RGS4 TGFB3 INHBA PKN1 CDKN1C CHRM3 COL4A2 TBC1D4 PCSK6 IL17RD GPC3 NBL1 IGF2 TH ROBO2 GNG2 MAPT COL4A1 LRRK2 SLC30A10 TGM2 LBH PEG10 GDF10
0.00434889	14	382	3.86526	Transmembrane receptor protein serine/threonine kinase signaling pathway	GO:0007178	HSPA5 LTBP1 ITGB5 XBP1 TGFB3 INHBA CDKN1C PCSK6 IL17RD GPC3 BTBD11 NBL1 PEG10 GDF10
0.00434889	10	186	5.31299	Synapse assembly	GO:0007416	CBLN4 GPC4 NECTIN1 EFNB2 LRFN1 LRP4 CBLN2 ROBO2 MAPT DNER
0.00604453	17	535	3.16123	Regulation of anatomical structure size	GO:0090066	CD38 NOS1 SEMA6A CORO1A TNR DBH OLFM1 GCH1 CHRM3 SEMA6D CRABP2 RET MAPT DCC LRRK2 UTS2B TMSB4X
0.00642375	5	34	13.1718	Response to amphetamine	GO:0001975	SLC1A1 RGS4 DBH SLC18A2 TH
0.00687686	34	1885	2.06299	Cell-cell signaling	GO:0007267	WNT16 CD38 LZTS1 KCNQ2 GPC4 NOS1 ITPR3 TRIM9 CHGA SLC1A1 IGFBP2 WNT6 TNR RGS4 SLC2A1 INHBA DBH EFNB2 CHRM3 LRP4 CBLN2 SOX13 SYT2 GPC3 SLC24A2 GJD2 PTGIR SLC18A2 TH GNG2 MAPT DCC LRRK2 DACT3
0.00712615	32	1540	2.09007	Negative regulation of signaling	GO:0023057	CD38 HSPA5 LTBP1 GRAMD4 SEMA6A XBP1 TIMP3 CHGA IGFBP2 TNR RGS4 TGFB3 INHBA DUSP9 LRP4 DUSP6 SOX13 IL17RD NONO GPC3 HYOU1 SLC24A2 NBL1 PTGIR DHRS3 MAPT DCC LRRK2 DACT3 TMSB4X LBH PEG10
0.00712615	29	1203	2.18536	Neuron development	GO:0048666	CD38 HSPA5 LAMA3 LZTS1 SEMA6A XBP1 NECTIN1 TNR EFNB2 OLFM1 DCLK1 LRP4 HS6ST1 SEMA6D CRABP2 SYT2 GFRA3 UNC5D NBL1 DRGX RET TH ROBO2 PBX1 MAPT DCC NANOS1 LRRK2 DIO3
0.00712615	26	1105	2.31853	Central nervous system development	GO:0007417	HSPA5 RARB SLC1A1 TNR RGS4 SLC2A1 INHBA DCLK1 MYCN SEMA6D SOX13 TAGLN3 PRDM8 AK4 DRGX PFKFB3 TH ALDH1A3 ROBO2 PBX1 MAPT DCC COL4A1 DNER NANOS1 LRRK2
0.00712615	25	985	2.39851	Growth	GO:0040007	CD38 RARB SEMA6A XBP1 RBBP7 IGFBP2 TNR RGS4 INHBA OLFM1 DUSP9 DCLK1 LRP4 SEMA6D DUSP6 CRABP2 SYT2 GPC3 IGF2 MAPK11 MAPT DCC NANOS1 DACT3 DIO3
0.00712615	21	686	2.61362	Neuron projection morphogenesis	GO:0048812	LAMA3 LZTS1 SEMA6A NECTIN1 TNR EFNB2 OLFM1 DCLK1 LRP4 SEMA6D CRABP2 SYT2 GFRA3 UNC5D NBL1 DRGX RET ROBO2 MAPT DCC LRRK2
0.00712615	17	490	3.0107	Axonogenesis	GO:0007409	LAMA3 SEMA6A NECTIN1 TNR EFNB2 OLFM1 DCLK1 LRP4 SEMA6D CRABP2 GFRA3 UNC5D DRGX RET ROBO2 MAPT DCC
0.00779139	28	1614	2.20734	Positive regulation of multicellular organismal processes	GO:0051240	CD38 XBP1 CHGA SLC1A1 WNT6 TNR RGS4 TGFB3 INHBA DBH EFNB2 OLFM1 GCH1 CHRM3 CBLN2 CRABP2 SOX13 HK2 RET NELL1 IGF2 ROBO2 MAPK11 MAPT LRRK2 DIO3 TGM2 LBH
0.00873868	6	114	8.24669	Phenol-containing compound metabolic processes	GO:0018958	OPN3 SLC1A1 DBH GCH1 TH DIO3
0.00873868	6	89	8.24669	Cellular response to dopamine	GO:1903351	SLC1A1 RGS4 CHRM3 GNG2 LRRK2 TGM2
0.00873868	3	6	31.6123	Negative regulation of vesicle fusion	GO:0031339	TRIM9 CORO1A TBC1D4
0.00884792	28	1438	2.14841	Regulation of multicellular organismal development	GO:2000026	LAMA3 VASH1 RARB SEMA6A XBP1 PGK1 WNT6 TNR RGS4 TGFB3 INHBA DUSP9 BHLHE40 MYCN LRP4 COL4A2 SEMA6D DUSP6 CBLN2 CRABP2 SOX13 HK2 NELL1 ROBO2 MAPK11 MAPT DCC TGM2
0.00884792	12	290	3.75592	Axon guidance	GO:0007411	LAMA3 SEMA6A NECTIN1 TNR EFNB2 SEMA6D GFRA3 UNC5D DRGX RET ROBO2 DCC
0.00884792	4	21	15.8061	Response to manganese ion	GO:0010042	HSPA5 TH LRRK2 SLC30A10
0.00884792	4	19	15.8061	Striatum development	GO:0021756	RARB INHBA ALDH1A3 LRRK2
0.00905697	32	1738	1.99525	Regulation of cell differentiation	GO:0045595	RARB SEMA6A XBP1 TNR RGS4 TGFB3 INHBA EFNB2 OLFM1 BHLHE40 MYCN LRP4 SEMA6D CRABP2 SOX13 IL17RD NBL1 RET NELL1 IGF2 ADAMTS20 ROBO2 MAPK11 PBX1 MAPT DCC LRRK2 DACT3 TGM2 DISP3 LBH GDF10
0.00905697	24	1183	2.3131	Anatomical structure formation involved in morphogenesis	GO:0048646	WNT16 LAMA3 VASH1 NEBL ITGB5 NOS1 SEMA6A XBP1 PGK1 MMP15 SLC1A1 NECTIN1 WNT6 INHBA PKN1 EFNB2 OLFM1 COL4A2 HK2 RET ALDH1A3 ROBO2 COL4A1 TGM2
0.00905697	19	620	2.62859	Cell morphogenesis involved in neuron differentiation	GO:0048667	LAMA3 LZTS1 SEMA6A NECTIN1 TNR EFNB2 OLFM1 DCLK1 LRP4 SEMA6D CRABP2 GFRA3 UNC5D DRGX RET ROBO2 MAPT DCC LRRK2
0.00905697	16	699	2.95788	Chemotaxis	GO:0006935	LAMA3 SEMA6A CHGA CORO1A NECTIN1 TNR EFNB2 SEMA6D GFRA3 UNC5D NBL1 DRGX RET ROBO2 DCC TMSB4X
0.00905697	15	451	3.05925	Synapse organization	GO:0050808	CBLN4 GPC4 SLC1A1 NECTIN1 TNR EFNB2 LRFN1 LRP4 CBLN2 ROBO2 MAPT COL4A1 DNER LRRK2 ELFN1
0.00905697	15	446	3.04942	Regulation of cell growth	GO:0001558	CD38 SEMA6A XBP1 RBBP7 TNR RGS4 INHBA OLFM1 SEMA6D CRABP2 SYT2 MAPT DCC NANOS1 DACT3
0.00933867	22	815	2.38583	Cellular component morphogenesis	GO:0032989	LAMA3 LZTS1 NEBL SEMA6A NECTIN1 TNR EFNB2 OLFM1 DCLK1 LRP4 SEMA6D CRABP2 SYT2 GFRA3 UNC5D NBL1 DRGX RET ROBO2 MAPT DCC LRRK2
0.00933867	5	62	9.87884	Endoderm formation	GO:0001706	LAMA3 ITGB5 MMP15 INHBA COL4A2
0.00978018	10	291	4.15951	Regulation of blood circulation	GO:1903522	CD38 NOS1 ITPR3 CHGA SLC1A1 RGS4 DBH GCH1 CHRM3 TH
0.00978018	6	104	7.43819	Amine transport	GO:0015837	CHGA RGS4 SYT2 SLC18A2 ARL6IP1 TH
0.00990895	4	39	14.0499	Dopamine metabolic processes	GO:0042417	SLC1A1 DBH GCH1 TH
0.00990895	4	39	14.0499	Positive regulation of heart contraction	GO:0045823	CHGA SLC1A1 RGS4 GCH1
0.0114406	19	815	2.52898	Synaptic signaling	GO:0099536	CD38 LZTS1 KCNQ2 NOS1 ITPR3 TRIM9 SLC1A1 TNR RGS4 DBH CHRM3 CBLN2 SYT2 SLC24A2 SLC18A2 TH MAPT DCC LRRK2
0.0114406	17	718	2.70055	Negative regulation of cell differentiation	GO:0045596	RARB SEMA6A XBP1 TNR RGS4 INHBA MYCN LRP4 SEMA6D IL17RD IGF2 PBX1 DCC DACT3 DISP3 LBH GDF10
0.0114406	11	309	3.69931	Regulation of cellular response to growth factor stimulus	GO:0090287	HSPA5 LTBP1 SEMA6A XBP1 TGFB3 CDKN1C PCSK6 IL17RD GPC3 NBL1 PEG10
0.0114406	9	162	4.44548	Regulation of axonogenesis	GO:0050770	SEMA6A TNR LRP4 SEMA6D CRABP2 RET ROBO2 MAPT DCC
0.0116079	7	121	5.74769	Embryonic limb morphogenesis	GO:0030326	RARB MYCN LRP4 CRABP2 AFF3 GPC3 PBX1
0.0116079	3	24	23.7092	Neurotransmitter biosynthetic processes	GO:0042136	NOS1 DBH TH
0.0123269	19	750	2.49226	Response to growth factor	GO:0070848	HSPA5 LTBP1 ITGB5 NOS1 SEMA6A XBP1 CORO1A TGFB3 CDKN1C COL4A2 DUSP6 PCSK6 IL17RD GPC3 NBL1 TH MAPT PEG10 GDF10
0.0123269	16	513	2.76392	Cell growth	GO:0016049	CD38 SEMA6A XBP1 RBBP7 TNR RGS4 INHBA OLFM1 DCLK1 SEMA6D CRABP2 SYT2 MAPT DCC NANOS1 DACT3
0.0127915	23	1034	2.23374	Regulation of anatomical structure morphogenesis	GO:0022603	LZTS1 VASH1 GPC4 SEMA6A XBP1 PGK1 CORO1A TNR PKN1 LRP4 COL4A2 SEMA6D CRABP2 SYT2 GPC3 CDC42SE2 HK2 FBLIM1 RET ROBO2 MAPT DCC LRRK2
0.0128171	9	236	4.27836	Reactive oxygen species metabolic processes	GO:0072593	SLC1A1 GCH1 MYCN PXDNL HK2 SLC18A2 MAPT LRRK2 SLC30A10
0.0128171	8	140	4.77167	Negative regulation of neuron projection development	GO:0010977	CD38 SEMA6A TNR EFNB2 LRP4 SEMA6D DCC LRRK2
0.0128171	6	99	6.65522	Mesonephros development	GO:0001823	RARB WNT6 GPC3 RET ROBO2 PBX1
0.0128171	5	126	8.54386	Retinoid metabolic processes	GO:0001523	GPC4 CRABP2 GPC3 DHRS3 ALDH1A3
0.0128171	5	50	8.54386	Response to amine	GO:0014075	SLC1A1 RGS4 DBH SLC18A2 TH
0.0128386	18	767	2.51779	Anterograde trans-synaptic signaling	GO:0098916	CD38 LZTS1 KCNQ2 ITPR3 TRIM9 SLC1A1 TNR RGS4 DBH CHRM3 CBLN2 SYT2 SLC24A2 SLC18A2 TH MAPT DCC LRRK2
0.0128386	13	397	3.11333	Neuron death	GO:0070997	HSPA5 CHGA CORO1A SLC1A1 TGFB3 EFNB2 NONO HYOU1 MAPT DCC LRRK2 SLC30A10 DIO3
0.0128386	10	258	3.85516	Negative regulation of growth	GO:0045926	SEMA6A RBBP7 TNR RGS4 INHBA SEMA6D GPC3 MAPK11 DCC DACT3
0.0128386	7	141	5.46385	Kidney epithelium development	GO:0072073	RARB WNT6 GPC3 RET MTSS1 ROBO2 PBX1
0.0128386	4	45	12.0428	Phenol-containing compound biosynthetic processes	GO:0046189	OPN3 DBH GCH1 TH
0.0133507	10	256	3.7859	Cellular response to transforming growth factor beta stimulus	GO:0071560	HSPA5 LTBP1 ITGB5 XBP1 TGFB3 CDKN1C COL4A2 IL17RD PEG10 GDF10
0.0133507	6	88	6.42962	Negative regulation of transforming growth factor beta receptor signaling pathway	GO:0030512	HSPA5 LTBP1 XBP1 TGFB3 IL17RD PEG10
0.0133507	6	132	6.42962	Odontogenesis	GO:0042476	SNX10 NECTIN1 WNT6 TGFB3 INHBA LRP4
0.0133507	6	107	6.42962	Cellular response to monoamine stimulus	GO:0071868	SLC1A1 RGS4 CHRM3 GNG2 LRRK2 TGM2
0.0138282	6	134	6.32246	Regulation of tube size	GO:0035150	CD38 NOS1 DBH GCH1 CHRM3 UTS2B
0.0138282	6	111	6.32246	Response to catecholamine	GO:0071869	SLC1A1 RGS4 CHRM3 GNG2 LRRK2 TGM2
0.0138282	6	133	6.32246	Blood vessel diameter maintenance	GO:0097746	CD38 NOS1 DBH GCH1 CHRM3 UTS2B
0.0140994	12	394	3.21481	Eye development	GO:0001654	WNT16 RARB SLC1A1 NECTIN1 WNT6 INHBA RET TH ALDH1A3 PBX1 COL4A1 DIO3
0.014194	9	206	4.06444	Transforming growth factor beta receptor signaling pathway	GO:0007179	HSPA5 LTBP1 ITGB5 XBP1 TGFB3 CDKN1C IL17RD PEG10 GDF10
0.0144342	18	722	2.45798	Cellular response to growth factor stimulus	GO:0071363	HSPA5 LTBP1 ITGB5 NOS1 SEMA6A XBP1 CORO1A TGFB3 CDKN1C COL4A2 PCSK6 IL17RD GPC3 NBL1 TH MAPT PEG10 GDF10
0.0148224	32	1847	1.85443	Regulation of cell death	GO:0010941	WNT16 CD38 IL20RA HSPA5 OPN3 RARB XBP1 TIMP3 CHGA CORO1A SLC1A1 TGFB3 INHBA DBH EFNB2 SDF2L1 OLFM1 DUSP9 MYCN PHLDA1 DUSP6 NONO HYOU1 RET ARL6IP1 ADAMTS20 ALDH1A3 MAPT DCC LRRK2 SLC30A10 TGM2
0.0148224	8	160	4.43681	Neuron migration	GO:0001764	SEMA6A DCLK1 TUBB2A GFRA3 UNC5D DRGX DCC DNER
0.0148224	7	130	5.08704	Regulation of transforming growth factor beta receptor signaling pathway	GO:0017015	HSPA5 LTBP1 XBP1 TGFB3 CDKN1C IL17RD PEG10
0.0148224	5	132	7.71032	Diterpenoid metabolic processes	GO:0016101	GPC4 CRABP2 GPC3 DHRS3 ALDH1A3
0.0148224	3	19	18.9674	Catechol-containing compound biosynthetic processes	GO:0009713	DBH GCH1 TH
