## Supplementary B for "Monoallelic *de novo* variants in *DDX17* cause a novel neurodevelopmental disorder"

### Sheet: PatientInfo
Patient ID
Family ID
Country
PATIENT INFORMATION
Please provide information about your patient's demographics as well as the variant(s) identified. Please do NOT include any PHI.
Please provide a pedigree as a separate file.
Ancestry/Ethnicity
Age (at last visit)
Sex
Consanguinity
Variant Coordinates (hg19)
Variant Coordinates (hg38)
AF gnomAD
CADD
Variant HGVS
Inheritance
Other SNV/CNV reported
Additional affected family members
Recurrent miscarriage
CLINICAL FEATURES
Please answer Yes, No, N/A (not available), or represent as Mild/Moderate/Severe. For height/weight etc please include standard deviations if available (e.g. +0.5 SD)
If your patient has any features not listed below, please add the HPO terms under the appropriate category
PREGNANCY
Growth abnormalities
Birth weight
Gestation
Nuchal translucency
Required NICU
GROWTH
Please provide measurements at last consultation where possible
Height
Weight (for height)
Head circumference
Age at measurements
Feeding difficulties
Failure to thrive
Short stature
HEAD & NECK
Microcephaly
Macrocephaly
Conductive hearing impairment
Dysmorphic facial features
Ptosis
Frontal bossing
Micrognathia
Please list any dysmorphic features
NEUROLOGICAL
Age walking independently
Intellectual disability
ADHD
Autism spectrum disorder
Delayed speech and language development
Global developmental delay
Neurodevelopmental delay
Gross motor delay
Fine motor delay
Stereotypy
Chorea
Seizures
Sleep disturbance
Other
CARDIOVASCULAR
Add in where appropriate
RESPIRATORY
Add in where appropriate
CHEST
Add in where appropriate
ABDOMEN
Add in where appropriate
GENITOURINARY
Add in where appropriate
SKELETAL
Add in where appropriate
HANDS/FEET
Add in where apprioriate
VISION/EYES
Add in where appropriate
HEARING
Add in where appropriate
SKIN, NAILS, & HAIR
Add in where appropriate
MUSCLE
Easy fatiguability
Generalised hypotonia
Muscular hypotonia
Skeletal muscle atrophy
Hyperactive deep tendon reflexes
IMMUNE/INFECTIONS
Add in where appropriate
LABORATORY ANOMALIES
Add in where appropriate, example may include EEG, metabolic studies, blood work, ECHO, CT angios etc.
BRAIN MRI
Delayed myelination
Brain atrophy
Hypoplasia of the corpus callosum
Other
PREVIOUS INVESTIGATIONS
Please include results where possible. If investigation not listed, please add where appropriate.
Microarray
Gene panel
Mitochondrial tests
Other
MEDICATIONS
Please list up to date medication list
INTERVENTIONS
Please list any major surgeries/interventions e.g. PEG, shunt, VSD repair etc.
